# Immune and pathophysiologic profiling of antenatal COVID-19 in the GIFT cohort: A Singaporean case-control study

**DOI:** 10.1101/2022.04.19.22273864

**Authors:** Yue Gu, Jia Ming Low, Jolene S.Y. Tan, Melissa Shu Feng Ng, Lisa F.P. Ng, Bhuvaneshwari D/O Shunmuganathan, Rashi Gupta, Paul A. MacAry, Zubair Amin, Le Ye Lee, Derrick W.Q. Lian, Lynette Pei-Chi Shek, Youjia Zhong, Liang Wei Wang

**Affiliations:** Antibody Engineering Programme, Life Sciences Institute, National University of Singapore, Singapore; Department of Microbiology and Immunology, Yong Loo Lin School of Medicine, National University of Singapore, Singapore; Department of Neonatology, Khoo Teck Puat-National University Children’s Medical Institute, National University Health System, Singapore; Department of Paediatrics, Yong Loo Lin School of Medicine, National University of Singapore, Singapore; Duke-NUS Medical School, Singapore; Singapore Immunology Network, Agency for Science, Technology and Research, Singapore; Infectious Diseases Labs, Agency for Science, Technology and Research, Singapore; Department of Pathology, National University Hospital, Singapore; Khoo Teck Puat-National University Children’s Medical Institute, National University Health System, Singapore

## Abstract

**Background:** COVID-19 has been a major public health threat for the past two years, with disproportionate effects on the elderly, immunocompromised, and pregnant women. While much has been done in delineating immune dysfunctions and pathogenesis in the former two groups, less is known about the disease’s progression in expectant women and children born to them. To address this knowledge gap, we profiled the immune responses in maternal and child sera as well as breast milk in terms of antibody and cytokine expression and performed histopathological studies on placentae obtained from mothers convalescent from antenatal COVID-19.

**Methods and findings:** A total of 17 mother-child dyads (8 cases of antenatal COVID-19 and 9 healthy unrelated controls; 34 individuals in total) were recruited to the Gestational Immunity For Transfer (GIFT) study. Maternal and infant sera, and breast milk samples were collected over the first year of life. All samples were analyzed for IgG and IgA against whole SARS-CoV-2 spike protein, the spike receptor-binding domain (RBD), and previously reported immunodominant epitopes, with conventional ELISA approaches. Cytokine levels were quantified in maternal sera using multiplex microbead-based Luminex arrays. The placentae were examined microscopically. We found high levels of virus-specific IgG in convalescent mothers and similarly elevated titers in newborn children. Virus-specific IgG in infant circulation waned within 3-6 months of life. Virus-specific IgA levels were variable among convalescent individuals’ sera and breast milk. Convalescent mothers also showed a blood cytokine signature indicative of a persistent pro-inflammatory state. Four placentae presented signs of acute inflammation marked by neutrophil infiltration even though >50 days had elapsed between virus clearance and delivery. Administration of a single dose of BNT162b2 mRNA vaccine to mothers convalescent from antenatal COVID-19 increased virus-specific IgG and IgA titers in breast milk.

**Conclusions:** Antenatal SARS-CoV-2 infection led to high plasma titres of virus-specific antibodies in infants postnatally. However, this was not reflected in milk; milk-borne antibody levels varied widely. Additionally, placentae from COVID-19 positive mothers exhibited signs of acute inflammation with neutrophilic involvement, particularly in the subchorionic region. Virus neutralisation by plasma was not uniformly achieved, and the presence of antibodies targeting known immunodominant epitopes did not assure neutralisation. Antibody transfer ratios and the decay of transplacentally transferred virus-specific antibodies in neonatal circulation resembled that for other pathogens. Convalescent mothers showed signs of chronic inflammation marked by persistently elevated IL17RA levels in their blood. A single dose of the Pfizer BNT162b2 mRNA vaccine provided significant boosts to milk-borne virus-specific antibodies, highlighting the importance of receiving the vaccine even after natural infection with the added benefit of enhanced passive immunity. The study is registered at clinicaltrials.gov under the identifier NCT04802278.
