## Supplementary Data for "Immune and pathophysiologic profiling of antenatal COVID-19 in the GIFT cohort: A Singaporean case-control study"

### Sheet: S1 Appendix S21P2 blastp HCV
Accession	% identity	Alignment length	Mismatches	Gap opens	Query start	Query End	Subject start	Subject end	E value	bit score	% positives			query acc.ver, subject acc.ver, % identity, alignment length, mismatches, gap opens, q. start, q. end, s. start, s. end, evalue, bit score, % positives
MOZ76104.1	58.333	12	1	1	9	16	54	65	258	20.2	58.33
ALV85536.1	70	10	2	1	9	17	246	255	269	20.2	70
MOY80604.1	60	10	2	1	7	16	14	21	365	19.7	80
MOY79054.1	60	10	2	1	7	16	14	21	365	19.7	80
AGV23521.1	63.636	11	0	1	3	13	1877	1883	383	19.7	63.64
AGV23521.1	100	4	0	0	11	14	581	584	8464	15.9	100
AGV23521.1	100	4	0	0	11	14	2566	2569	8464	15.9	100
AUF38817.1	57.143	14	1	1	1	9	292	305	537	19.3	57.14
AEG89479.1	60	10	1	1	9	15	99	108	736	18.9	70
AEG89373.1	60	10	1	1	9	15	99	108	736	18.9	70
AEG89485.1	60	10	1	1	9	15	99	108	736	18.9	70
AEG89429.1	60	10	1	1	9	15	99	108	736	18.9	70
AEG89413.1	60	10	1	1	9	15	99	108	736	18.9	70
AEG89389.1	60	10	1	1	9	15	99	108	736	18.9	70
AEG89398.1	60	10	1	1	9	15	99	108	736	18.9	70
AEG89418.1	60	10	1	1	9	15	99	108	736	18.9	70
AJO70898.1	75	8	1	1	7	14	264	270	754	18.9	87.5
MOY80245.1	60	10	2	1	7	16	14	21	1026	18.5	70
MOY80346.1	60	10	2	1	7	16	14	21	1026	18.5	70
ABH09809.1	44.444	18	5	1	1	13	73	90	1027	18.5	50
ABG29461.1	44.444	18	5	1	1	13	73	90	1027	18.5	50
AJO70914.1	62.5	8	3	0	9	16	304	311	1065	18.5	75
ARD05251.1	62.5	8	3	0	11	18	124	131	1513	18	75
AAR85930.1	60	10	2	1	7	16	21	28	1903	17.6	70
AAF37718.1	60	10	2	1	7	16	68	75	2025	17.6	70
MOY79161.1	60	10	2	1	7	16	14	21	2042	17.6	70
MOY79134.1	60	10	2	1	7	16	14	21	2042	17.6	70
MOY80031.1	60	10	2	1	7	16	14	21	2042	17.6	70
MOY79061.1	60	10	2	1	7	16	14	21	2042	17.6	70
MOY79706.1	60	10	2	1	7	16	14	21	2042	17.6	70
MOY80635.1	60	10	2	1	7	16	14	21	2042	17.6	70
MOY79633.1	60	10	2	1	7	16	14	21	2042	17.6	70
MOY79575.1	60	10	2	1	7	16	14	21	2042	17.6	70
ABW79058.1	60	10	2	1	7	16	76	83	2045	17.6	60
ABW79108.1	60	10	2	1	7	16	76	83	2045	17.6	70
CBW43405.1	60	10	2	1	7	16	48	55	2072	17.6	70
ACH97792.1	62.5	8	3	0	11	18	124	131	2121	17.6	75
ANZ01230.1	62.5	8	3	0	11	18	124	131	2135	17.6	75
AJR35598.1	66.667	6	2	0	11	16	311	316	2146	17.6	100
QOE77910.1	66.667	9	3	0	1	9	1116	1124	2150	17.6	66.67
QOE77910.1	100	4	0	0	11	14	2566	2569	8463	15.9	100
QOE77910.1	80	5	1	0	1	5	2268	2272	124534	12.5	80
AFD18568.1	66.667	9	3	0	1	9	1116	1124	2150	17.6	66.67
AFD18568.1	80	5	1	0	1	5	2268	2272	124534	12.5	80
QOE77912.1	66.667	9	3	0	1	9	1116	1124	2150	17.6	66.67
QOE77912.1	80	5	1	0	1	5	2268	2272	124534	12.5	80
MOY79944.1	60	10	2	1	7	16	14	21	2879	17.2	70
QGW52425.1	80	5	1	0	7	11	14	18	2895	17.2	100
CBK30638.1	60	10	3	1	9	17	110	119	2949	17.2	70
CBK30623.1	60	10	3	1	9	17	110	119	2949	17.2	70
CBK30624.1	60	10	3	1	9	17	110	119	2949	17.2	70
CBK30629.1	60	10	3	1	9	17	110	119	2949	17.2	70
CBW31217.1	60	10	3	1	9	17	110	119	2949	17.2	70
CBK30640.1	60	10	3	1	9	17	110	119	2949	17.2	70
CBK30635.1	60	10	3	1	9	17	110	119	2949	17.2	70
CBW31224.1	60	10	3	1	9	17	110	119	2949	17.2	70
CBW31210.1	60	10	3	1	9	17	110	119	2949	17.2	70
CBK30627.1	60	10	3	1	9	17	110	119	2949	17.2	70
CBK30621.1	60	10	3	1	9	17	110	119	2949	17.2	70
CBK30631.1	60	10	3	1	9	17	110	119	2949	17.2	70
CBK30641.1	60	10	3	1	9	17	110	119	2949	17.2	70
CBW31207.1	60	10	3	1	9	17	110	119	2949	17.2	70
CBK30632.1	60	10	3	1	9	17	110	119	2949	17.2	70
CBK30639.1	60	10	3	1	9	17	110	119	2949	17.2	70
CBK30636.1	60	10	3	1	9	17	110	119	2949	17.2	70
CBK30644.1	60	10	3	1	9	17	110	119	2949	17.2	70
CBK30628.1	60	10	3	1	9	17	110	119	2949	17.2	70
CBK30633.1	60	10	3	1	9	17	110	119	2949	17.2	70
3MRN_P	100	4	0	0	13	16	1	4	2958	16.3	100
AAK27143.1	60	10	3	1	9	17	257	266	2987	17.2	70
AFK64904.1	60	10	3	1	9	17	246	255	2998	17.2	70
BAA03255.1	60	10	3	1	9	17	437	446	3006	17.2	70
AUF37121.1	50	16	2	2	5	14	112	127	3010	17.2	50
AAY82078.1	60	10	3	1	9	17	435	444	3027	17.2	70
AAY82077.1	60	10	3	1	9	17	435	444	3027	17.2	70
AXG65479.1	60	10	3	1	9	17	437	446	3031	17.2	70
ANS57073.1	60	10	3	1	9	17	437	446	3031	17.2	70
ANS57073.1	100	4	0	0	13	16	1807	1810	6015	16.3	100
QZL09592.1	60	10	3	1	9	17	437	446	3031	17.2	70
QZL09592.1	100	4	0	0	13	16	1807	1810	6015	16.3	100
QZL09592.1	100	4	0	0	11	14	2544	2547	8463	15.9	100
QZL09639.1	60	10	3	1	9	17	437	446	3031	17.2	70
QZL09639.1	100	4	0	0	11	14	2553	2556	8463	15.9	100
AGN33360.1	60	10	3	1	9	17	437	446	3031	17.2	70
AGN33360.1	100	4	0	0	13	16	1807	1810	6015	16.3	100
AGN33300.1	60	10	3	1	9	17	437	446	3031	17.2	70
AGN33300.1	100	4	0	0	13	16	1807	1810	6015	16.3	100
ANS57074.1	60	10	3	1	9	17	437	446	3031	17.2	70
ANS57074.1	100	4	0	0	13	16	1807	1810	6015	16.3	100
ANS57055.1	60	10	3	1	9	17	437	446	3031	17.2	70
ANS57055.1	100	4	0	0	13	16	1807	1810	6015	16.3	100
ANS57055.1	100	4	0	0	11	14	2543	2546	8463	15.9	100
ANS57056.1	60	10	3	1	9	17	437	446	3031	17.2	70
ANS57056.1	100	4	0	0	13	16	1807	1810	6015	16.3	100
ANS57056.1	100	4	0	0	11	14	2543	2546	8463	15.9	100
AFN53797.1	60	10	3	1	9	17	437	446	3031	17.2	70
AFN53797.1	100	4	0	0	13	16	1806	1809	6015	16.3	100
AFN53797.1	100	4	0	0	11	14	2539	2542	8463	15.9	100
AFN53797.1	100	4	0	0	4	7	2272	2275	11897	15.5	100
AFN53797.1	100	4	0	0	1	4	2313	2316	11897	15.5	100
AFN53807.1	60	10	3	1	9	17	437	446	3031	17.2	70
AFN53807.1	100	4	0	0	13	16	1806	1809	6015	16.3	100
AFN53807.1	100	4	0	0	11	14	2539	2542	8463	15.9	100
AFN53807.1	100	4	0	0	4	7	2272	2275	11897	15.5	100
AID60261.1	60	10	3	1	9	17	437	446	3031	17.2	70
AID60261.1	100	4	0	0	13	16	1807	1810	6015	16.3	100
AID60261.1	62.5	8	3	0	1	8	109	116	11897	15.5	62.5
AID60261.1	75	4	1	0	13	16	884	887	45900	13.8	100
AID60261.1	80	5	1	0	1	5	2069	2073	45900	13.8	80
QOI14834.1	60	10	3	1	9	17	437	446	3031	17.2	70
QOI14834.1	100	4	0	0	13	16	1807	1810	6015	16.3	100
QTF98670.1	60	10	3	1	9	17	437	446	3031	17.2	70
QTF98670.1	100	4	0	0	13	16	1807	1810	6015	16.3	100
AYU65307.1	60	10	3	1	9	17	437	446	3031	17.2	70
QGQ76490.1	60	10	3	1	9	17	436	445	3031	17.2	70
QGQ76490.1	100	4	0	0	11	14	2550	2553	8463	15.9	100
AII25860.1	60	10	3	1	9	17	436	445	3031	17.2	70
AII25860.1	100	4	0	0	13	16	1807	1810	6015	16.3	100
AII25860.1	100	4	0	0	11	14	2552	2555	8463	15.9	100
AII25860.1	80	5	1	0	14	18	937	941	89418	12.9	80
AGV23520.1	62.5	8	3	0	5	12	1717	1724	3031	17.2	75
AGV23520.1	100	4	0	0	11	14	581	584	8464	15.9	100
AGV23520.1	100	4	0	0	11	14	2566	2569	8464	15.9	100
QHA94822.1	55.556	9	4	0	9	17	437	445	3031	17.2	66.67
QHA94822.1	62.5	8	3	0	1	8	109	116	89419	12.9	62.5
QHA94822.1	80	5	1	0	1	5	2268	2272	124534	12.5	80
AGN29198.1	55.556	9	4	0	9	17	437	445	3031	17.2	66.67
AGN29198.1	62.5	8	3	0	1	8	109	116	89419	12.9	62.5
AGN29198.1	80	5	1	0	1	5	2268	2272	124534	12.5	80
AGV23523.1	75	8	0	1	7	14	580	585	3031	17.2	75
AGV23523.1	62.5	8	3	0	1	8	109	116	89419	12.9	62.5
AGV23523.1	80	5	1	0	1	5	2269	2273	124534	12.5	80
AAF34617.1	62.5	8	3	0	1	8	45	52	3880	16.8	62.5
MOY51277.1	66.667	9	2	1	9	17	54	61	4062	16.8	66.67
MOY49219.1	60	10	3	1	9	17	54	63	4062	16.8	70
ABW79056.1	60	10	2	1	7	16	76	83	4064	16.8	60
ABW79102.1	60	10	2	1	7	16	76	83	4064	16.8	60
ABW79119.1	60	10	2	1	7	16	76	83	4064	16.8	60
ABW79100.1	60	10	2	1	7	16	76	83	4064	16.8	60
ABW79085.1	60	10	2	1	7	16	76	83	4064	16.8	60
ABW79101.1	60	10	2	1	7	16	76	83	4064	16.8	60
ANN90873.1	62.5	8	3	0	1	8	109	116	4150	16.8	62.5
